# Functional profiling of human chorionic gonadotrophin in embryo peri- and post-implantation *in vitro* models

**DOI:** 10.64898/2026.04.01.26349947

**Authors:** Darja Lavogina, Apostol Apostolov, Sanjiv Risal, Paula Iglesias Moreno, Amruta D. S. Pathare, Anette Roop, Mathilde Bergamelli, Ilmatar Rooda, Kristina Hansing, Merli Saare, Fredrik Lanner, Ganesh Acharya, Jennifer J. Adibi, Pauliina Damdimopoulou, Alberto Sola-Leyva, Hannu Koistinen, Andres Salumets

## Abstract

Human embryo implantation, occurring approximately one week after fertilization, remains poorly understood due to ethical and technical limitations of *in vivo* investigation. To overcome these barriers, and model this critical developmental event, encompassing peri- and early post-implantation stages, we used an *in vitro* embryo attachment model composed of donor-derived endometrial epithelial cells forming an open-faced endometrial layer (OFEL) and human stem cell-derived blastoids recapitulating human day 5 blastocysts in peri-implantation model. Following attachment, developmental progression was further investigated on laminin-coated substrates to capture early post-implantation dynamics. Despite its central role as the primary endocrine signal of early pregnancy, human chorionic gonadotropin (hCG) remains largely uncharacterized in this context. Here, we describe the transcriptomic profile of blastoid–endometrial co-cultures relative to OFEL alone, identifying *CGA* and *CGB3/5/8* as among the most strongly upregulated genes following blastoid attachment to hormonally stimulated OFEL. Consistent with these findings, immunoassays and luteinizing hormone/choriogonadotropin receptor (LHCGR) activation assays of conditioned media confirmed the secretion of heterodimeric, biologically active hCG and its free subunits in co-cultures, but not in endometrial layers alone. Notably, the hyperglycosylated hCG heterodimer was the predominant isoform detected. Co-culture with the endometrial component significantly increased hCG secretion compared with blastoids cultured alone, an effect further enhanced by hormonal priming in the peri-implantation model. Collectively, these findings indicate that a hormonally primed endometrial environment not only promotes blastoid attachment but also amplifies embryonic hCG production and bioactivity, underscoring the importance of maternal endocrine cues in early embryo-endometrium communication. Furthermore, our peri-and early post-implantation models recapitulate key aspects of reciprocal endocrine signaling between embryonic and endometrial tissues, providing a tractable experimental framework to investigate embryo–endometrium crosstalk.
