## Supplementary Table S1 for "Functional profiling of human chorionic gonadotrophin in embryo peri- and post-implantation *in vitro* models"

### Sheet: A_123DEGs
Supplementary Table S1. Differential expression analysis of transcriptomic data. A. 123 differentially expressed genes (DEGs) obtained for comparison between hormonally stimulated open-faced endometrial layer (OFEL) with blastoids versus hormonally stimulated OFEL alone.
Gene ID	Base mean	log2(FC)	P-value	Padj
CGA	1319.06	13.7755	1.46e-36	2.67e-32
CGB3	195.715	11.0224	1.46e-23	7.13e-20
CGB5	177.66	10.8825	7.75e-24	5.04e-20
CGB8	184.716	10.2166	4.44e-21	1.73e-17
LIN28A	83.6442	9.79541	2.88e-15	4.33e-12
PGF	566.283	9.79042	2.74e-36	2.67e-32
CYP19A1	71.0423	9.55953	6.43e-16	1.39e-12
MRGPRX1	65.9215	9.45125	1.06e-17	3.45e-14
PRR9	57.9223	9.26492	8.29e-16	1.51e-12
ERVW-1	53.5979	9.15265	2.35e-16	5.74e-13
LGALS16	52.0195	9.10933	2.06e-16	5.74e-13
CYP11A1	81.2573	9.03026	8.49e-16	1.51e-12
GCM1	46.4378	8.94555	1.68e-15	2.73e-12
IGF2BP1	74.4779	8.90317	9.71e-15	1.35e-11
LIN28B	71.6719	8.84841	6.01e-14	6.9e-11
GDF3	39.2553	8.70345	1.43e-09	7.15e-07
DNMT3L	33.6388	8.47972	5.16e-12	4.8e-09
EPB41L3	28.7714	8.25386	1.33e-12	1.3e-09
L1TD1	42.416	8.08949	8.74e-10	4.49e-07
TRIM71	25.365	8.07193	1.17e-10	7.89e-08
ERVFRD-1	25.2035	8.06345	1.91e-10	1.16e-07
SLC2A3	64.5154	7.97329	3.9e-14	4.89e-11
SPARC	23.5483	7.96508	4.46e-09	1.87e-06
DPPA4	22.3372	7.88913	7.71e-08	2.59e-05
DPPA3	35.2483	7.82011	9.27e-08	3.07e-05
ERVV-2	34.819	7.80412	1.16e-11	9.39e-09
ENSG00000267943	20.1389	7.73876	5.78e-12	5.12e-09
CLEC1A	17.8733	7.56567	1.72e-09	8.39e-07
CCKBR	28.7081	7.52198	3.58e-10	2.06e-07
ANGPT4	28.6873	7.52076	3.11e-09	1.38e-06
JAM3	16.9039	7.48422	1.25e-10	8.15e-08
DPPA5	16.8136	7.47695	3.36e-09	1.46e-06
ADAMTS20	15.8465	7.39122	6.44e-11	4.66e-08
PHOSPHO1	23.3604	7.22391	1.31e-10	8.27e-08
HSD3B1	22.8674	7.19077	4.45e-10	2.41e-07
IRX4	13.0629	7.11243	4.65e-09	1.89e-06
LCMT1-AS2	21.4956	7.10358	8.36e-11	5.83e-08
PRDM14	12.5166	7.05109	1.06e-06	0.00027587
ERVH48-1	20.3202	7.02135	4.78e-08	1.73e-05
PCAT14	11.5669	6.93723	9.4e-07	0.00024793
GPR32	10.8915	6.85112	1.85e-09	8.82e-07
NANOG	17.7418	6.82319	1.32e-06	0.0003311
KHDC3L	10.3269	6.77318	4.1e-07	0.00011762
PTN	10.1002	6.7435	4.7e-08	1.73e-05
GREM2	10.0849	6.7429	1.63e-08	6.37e-06
LINC01356	26.9916	6.71897	7.77e-10	4.1e-07
ESRG	9.59419	6.66583	3.36e-07	0.00010233
ERVV-1	15.3234	6.6113	1.08e-08	4.32e-06
CGB7	25.466	6.60568	2.11e-08	8.09e-06
TDGF1	23.3429	6.55196	5.33e-07	0.00015077
HOPX	35.3123	6.53659	1.61e-11	1.25e-08
FOXI3	13.8354	6.45674	5.99e-08	2.12e-05
SLC38A3	20.694	6.34574	4.49e-09	1.87e-06
CSF3R	7.56925	6.32383	1.43e-07	4.49e-05
MED12L	7.50595	6.31086	3.63e-07	0.00010911
UTF1	7.34921	6.28087	8.26e-06	0.00187538
PEG3	7.30898	6.27261	9.74e-08	3.17e-05
NANOGP8	7.26026	6.26569	0.00028262	0.0452081
FGF4	11.5168	6.19544	3.5e-06	0.0008431
VENTX	6.90753	6.19253	0.000187	0.0320118
ZSCAN10	6.77378	6.16267	2.63e-05	0.00552393
HTRA4	6.08876	6.02153	1.25e-06	0.0003169
ZNF729	5.48851	5.85853	0.00013183	0.0235657
ENSG00000288749	5.36174	5.82386	2.43e-05	0.00516055
TNFRSF8	5.16797	5.77116	9.16e-05	0.0171942
LEP	4.82116	5.6879	0.00013283	0.0235657
PKIB	7.63237	5.58933	1.2e-05	0.00260237
TUBB4A	20.4186	5.5668	8.45e-06	0.0018959
XAGE2	11.5733	5.45927	5.52e-07	0.00015395
SLC22A11	4.11803	5.4447	4.67e-05	0.00958586
GTSF1	3.82024	5.33157	0.00010054	0.0185103
ENSG00000254339	6.29125	5.30439	0.00020168	0.0336393
APOBEC2	3.66431	5.28015	7.02e-05	0.01344
MUC15	48.1345	5.25948	4.2e-11	3.15e-08
TREML2	28.1896	5.19375	4.01e-14	4.89e-11
ENDOU	3.46487	5.19248	3.42e-05	0.00710503
ZNF90	5.76267	5.18009	4.99e-05	0.0101431
C19orf85	3.33168	5.13917	0.00013646	0.0239917
BCAR4	3.28453	5.11456	0.00024959	0.040589
ENSG00000231811	3.13636	5.05878	0.00015815	0.0273498
NID1	28.7869	4.96859	4.16e-10	2.32e-07
TBX3	35.9957	4.90196	2.05e-13	2.23e-10
SALL4	21.8264	4.81267	6.61e-08	2.26e-05
SLC7A8	217.846	4.79934	8.78e-13	9.01e-10
ADAM19	17.7014	4.75945	6.41e-08	2.23e-05
COL9A3	11.8393	4.51311	5.64e-07	0.00015495
TRPV2	44.66	4.46178	4.08e-07	0.00011762
CECR2	11.7205	4.23057	5.34e-05	0.01064
DLX3	30.6448	4.09197	7.04e-12	5.97e-09
SDK2	6.17146	3.93214	8.56e-05	0.0162186
APOE	56.3743	3.90665	3.2e-10	1.89e-07
TET1	18.6425	3.82147	3.09e-06	0.00075273
IL36RN	5.79422	3.81019	9.88e-05	0.018365
TINCR	12.9447	3.78584	6.85e-06	0.00159037
CAPN6	44.6983	3.6601	5.16e-05	0.0103743
LYPD5	21.4061	3.58977	4.32e-08	1.62e-05
GPR78	6.41506	3.52664	5.59e-05	0.0109092
GJA5	6.6378	3.31723	0.00010351	0.0188793
CYRIA	28.9136	3.21938	1.02e-07	3.28e-05
SYDE1	8.92585	2.95415	1.17e-05	0.00256808
RIPOR2	20.7774	2.67616	2.73e-09	1.24e-06
FABP5	15.8851	2.66391	0.00022073	0.0365045
MMP2	45.7477	2.56818	7.42e-07	0.00019823
DNMT3B	232.928	2.53035	3.85e-06	0.00091556
TREM1	33.9207	2.51027	1.19e-06	0.00030618
COLEC12	8.80808	2.46698	0.00022681	0.0371944
ELMO1	11.0544	2.38706	0.00020118	0.0336393
S100P	60.1915	2.23118	7.11e-07	0.00019278
SP6	334.026	2.12643	0.0001309	0.0235657
CLMP	35.3328	2.07528	1.72e-06	0.00042589
NR6A1	58.9371	2.06576	2.45e-09	1.14e-06
GFPT2	11.3709	2.03031	5.9e-05	0.0114075
MXRA8	35.0544	1.60647	1.63e-07	5.05e-05
HMOX1	316.656	1.43341	3.72e-07	0.00011011
SLC40A1	193.648	1.39346	1.17e-05	0.00256808
TFAP2C	230.114	1.38725	2.12e-05	0.00454252
GRAMD2A	18.9976	1.28392	0.00027552	0.0444368
PAIP2B	31.2906	1.18553	0.00030154	0.0478418
LRP1	105.74	0.809658	7.17e-06	0.00164665
SLC29A1	99.7517	0.606489	0.00015837	0.0273498
ALPP	534.679	0.555339	5.53e-05	0.0109019
UBR4	2354.57	0.414895	6.84e-06	0.00159037
EMP1	1097.77	-0.269398	0.00019587	0.0332389

### Sheet: B_44DEGs
Supplementary Table S1. Differential expression analysis of transcriptomic data. B. 44 differentially expressed genes (DEGs) obtained for comparison between non-stimulated open-faced endometrial layer (OFEL) with blastoids versus non-stimulated OFEL alone. log₂(FC):binary logarithm of fold change, Padj: Adjusted P value
Gene ID	Base mean	log2(FC)	P-value	Padj
CGA	156.899	9.99963	3.89e-17	8.75e-13
LIN28B	30.7398	8.36979	2.12e-13	1.43e-09
LIN28A	43.9623	8.15872	2.55e-13	1.43e-09
CGB8	19.0478	7.67673	5.92e-08	7.39e-05
CGB5	17.5455	7.55761	3.33e-08	4.99e-05
L1TD1	17.476	7.54699	2.4e-10	7.73e-07
DNMT3L	14.6328	7.29132	1.61e-08	2.79e-05
MRGPRX1	14.5009	7.28254	4.32e-08	6.07e-05
GDF3	13.6312	7.1885	8.47e-08	9.53e-05
CGB3	21.9314	7.14867	9.36e-09	1.75e-05
DPPA3	12.3943	7.04969	6.5e-09	1.57e-05
PGF	90.0298	6.93475	1.06e-14	1.19e-10
HSD3B1	11.2599	6.91359	7.17e-09	1.57e-05
DPPA5	10.7205	6.84074	6.22e-07	0.000583
CYP19A1	10.3325	6.79116	7.93e-08	9.39e-05
TRIM71	9.34817	6.64129	7.68e-09	1.57e-05
XAGE2	8.94801	6.57918	1.57e-07	0.000161
CCKBR	22.2235	6.45758	3.16e-08	4.99e-05
JAM3	7.07979	6.24874	2.1e-07	0.000205
LGALS16	6.90023	6.20005	4.06e-06	0.00295
GCM1	6.71247	6.16586	1.06e-06	0.00092
CYP11A1	16.6917	5.99169	2.16e-06	0.00167
TDGF1	8.77517	5.80627	1.86e-06	0.0015
FABP7	4.85855	5.72019	4.81e-06	0.00338
DPPA4	8.12793	5.69702	1.53e-05	0.00983
KHDC3L	4.87157	5.69449	4.43e-05	0.0249
SPARC	12.1696	5.58063	5.17e-06	0.00352
PRDM14	4.3705	5.53727	4.09e-05	0.0236
PEG3	3.90298	5.38934	4.63e-05	0.0254
FOXI3	3.80688	5.35057	1.48e-05	0.00976
ERVW-1	8.3922	5.0211	8.59e-05	0.0439
COLEC12	5.02692	4.98198	7.21e-05	0.0377
ERVH48-1	15.1435	4.80914	5.56e-08	7.36e-05
TBX3	6.67451	4.67509	3.39e-05	0.0201
IGF2BP1	26.6569	4.62354	1.03e-10	3.88e-07
LINC01356	26.2319	4.46791	1.12e-09	3.16e-06
SALL4	8.07512	3.58439	2.72e-05	0.017
TUBB4A	11.6333	3.53401	6.56e-05	0.0351
SLC2A3	119.093	3.16822	7.13e-07	0.000642
NID1	15.4628	2.97895	3.32e-05	0.0201
ZFP42	16.466	2.70365	3.9e-06	0.00293
CAPN6	28.4139	2.70099	1.44e-07	0.000154
LRP2	33.7812	2.6808	1.18e-06	0.000984
ALPP	436.814	1.61386	8.26e-12	3.71e-08
