## Supplementary Table S2 for "Functional profiling of human chorionic gonadotrophin in embryo peri- and post-implantation *in vitro* models"

### Sheet: A_free-hCGb
Supplementary Table S2. Absolute (left) and normalized (right) concentration values for the secreted proteins measured in conditioned culture media using selective immunoassays. A. Free hCGβ (absolute concentration units: pmol/L)
Non-normalized data (Absolute)								Normalized per experiment and donor
Units: pmol/L	OFEL / - / 5B	OFEL / - / -	OFEL / EPC / 5B	OFEL / EPC / -	- / - / 5B	- / EPC / 5B		Units: %	OFEL / - / 5B	OFEL / - / -	OFEL / EPC / 5B	OFEL / EPC / -	- / - / 5B	- / EPC / 5B
OFEL donor 1, experiment 1	60	23	176	41				OFEL donor 1, experiment 1	13.801	5.2904	40.483	9.43071
	79	32	383	22.5					18.1714	7.36055	88.0966	5.17539
	235.5	21.5	913.5	0					54.1691	4.94537	210.121	0
	540	-	266.5	-					124.209	-	61.2996	-
OFEL donor 1, experiment 2	348	0	930	0				OFEL donor 1, experiment 2	66.0759	0	176.582	0
	320.5	0	340.5	0					60.8544	0	64.6519	0
	247.5	0	309.5	0					46.9937	0	58.7658	0
OFEL donor 2, experiment 1	108	0	639	0				OFEL donor 2, experiment 1	18.3726	0	108.704	0
	112	0	521.5	0					19.053	0	88.7156	0
		0	603	0						0	102.58	0
OFEL donor 2, experiment 2	0	0	30	0				OFEL donor 2, experiment 2	0	0	53.3333	0
	0	0	44.5	0					0	0	79.1111	0
	0	-	164	-					0	-	291.556	-
	23	0	50	0					40.8889	0	88.8889	0
	49	0	0	0					87.1111	0	0	0
	72.5	0	49	-					128.889	0	87.1111	-
Blastoids, experiment 1					0	56		Blastoids, experiment 1					0	11.192
					0	0							0	0
					0	97							0	19.3862
Blastoids, experiment 2					26	0		Blastoids, experiment 2					12.2034	0
					0	-							0	-
Mean:	146.333	5.46429	338.75	4.88462	5.2	38.25		Mean:	45.2393	1.25688	100	1.12355	2.44068	7.64454
Standard deviation:	158.829	11.0844	305.761	12.5069	11.6276	47.2326		Standard deviation:	42.2872	2.5496	71.1477	2.87681	5.45752	9.43977

### Sheet: B_free-hCGa
Supplementary Table S2. Absolute (left) and normalized (right) concentration values for the secreted proteins measured in conditioned culture media using selective immunoassays. B. Free hCGα (absolute concentration units: pmol/L)
Non-normalized data (Absolute)								Normalized per experiment and donor
Units: pmol/L	OFEL / - / 5B	OFEL / - / -	OFEL / EPC / 5B	OFEL / EPC / -	- / - / 5B	- / EPC / 5B		Units: %	OFEL / - / 5B	OFEL / - / -	OFEL / EPC / 5B	OFEL / EPC / -	- / - / 5B	- / EPC / 5B
OFEL donor 1, experiment 1	4390.5	151	4611	0				OFEL donor 1, experiment 1	79.502	2.73427	83.4948	0
	3694.5	0	4802	0					66.899	0	86.9534	0
	8770	0	7423.5	0					158.805	0	134.423	0
	10100	-	5253.5	-					182.888	-	95.129	-
OFEL donor 1, experiment 2	14110	0	15115.5	46				OFEL donor 1, experiment 2	78.9466	0	84.5725	0.257374
	12872	0	19471	0					72.0199	0	108.942	0
	10353	0	19032	29					57.9259	0	106.486	0.162257
OFEL donor 2, experiment 1	10388	0	19470	0				OFEL donor 2, experiment 1	56.7847	0	106.43	0
	11960.5	42	15815	0					65.3806	0.229588	86.4507	0
		0	19596	38						0	107.119	0.207722
OFEL donor 2, experiment 2	4850	0	6544	0				OFEL donor 2, experiment 2	55.5259	0	74.9199	0
	5728.5	0	5199	0					65.5835	0	59.5214	0
	4780.5	-	7204.5	-					54.7302	-	82.4817	-
	7873	0	10090.5	0					90.1351	0	115.522	0
	7545	0	8137.5	0					86.3799	0	93.1633	0
	7872.5	0	15232.5	-					90.1294	0	174.391	-
Blastoids, experiment 1					2802.5	7917		Blastoids, experiment 1					25.4869	71.9998
					3785.5	3463							34.4266	31.4937
					4778	7746.5							43.4527	70.4493
Blastoids, experiment 2					5374	5465		Blastoids, experiment 2					45.6169	46.3893
					2179.5	-							18.5006	-
Mean:	8352.53	13.7857	11437.3	8.69231	3783.9	6147.88		Mean:	84.1091	0.211704	100	0.048258	33.4967	55.083
Standard deviation:	3255.59	41.0481	5993.67	16.8789	1327.96	2110.31		Standard deviation:	37.5223	0.728617	26.6872	0.0937383	11.5751	19.6158

### Sheet: C_hCG-hyperglycosylated
Supplementary Table S2. Absolute (left) and normalized (right) concentration values for the secreted proteins measured in conditioned culture media using selective immunoassays. C. Hyperglycosylated hCG (absolute concentration units: pmol/L)
Non-normalized data (Absolute)								Normalized per experiment and donor
Units: pmol/L	OFEL / - / 5B	OFEL / - / -	OFEL / EPC / 5B	OFEL / EPC / -	- / - / 5B	- / EPC / 5B		Units: %	OFEL / - / 5B	OFEL / - / -	OFEL / EPC / 5B	OFEL / EPC / -	- / - / 5B	- / EPC / 5B
OFEL donor 1, experiment 1	2023.5	0	3303	0				OFEL donor 1, experiment 1	39.2779	0	64.1141	0
	1910	0	4055	0					37.0748	0	78.7111	0
	5614	0	8697.5	0					108.973	0	168.826	0
	6345	-	4551.5	-					123.162	-	88.3486	-
OFEL donor 1, experiment 2	9756.5	0	15749.5	0				OFEL donor 1, experiment 2	71.3203	0	115.129	0
	10187.5	0	13220	0					74.4709	0	96.6386	0
	8132.5	0	12070	0					59.4488	0	88.2321	0
OFEL donor 2, experiment 1	3569.5	0	15787	0				OFEL donor 2, experiment 1	24.7181	0	109.322	0
	3428	0	12464	0					23.7382	0	86.3108	0
		0	15071.5	0						0	104.367	0
OFEL donor 2, experiment 2	0	0	1052.5	0				OFEL donor 2, experiment 2	0	0	56.4293	0
	0	0	1956	0					0	0	104.87	0
	760.5	-	3767.5	-					40.7738	-	201.993	-
	1001.5	0	2200.5	0					53.6949	0	117.979	0
	3255	0	590.5	0					174.515	0	31.6594	0
	3067.5	0	1624	-					164.463	0	87.07	-
Blastoids, experiment 1					856	3746.5		Blastoids, experiment 1					9.37282	41.0225
					1768.5	1779							19.3643	19.4793
					1861	3936.5							20.3771	43.1029
Blastoids, experiment 2					0	0		Blastoids, experiment 2					0	0
					0								0
Mean:	3936.73	0	7260	0	897.1	2365.5		Mean:	66.3754	0	100	0	9.82285	25.9012
Standard deviation:	3361.98	0	5817.11	0	908.255	1854.25		Standard deviation:	54.2917	0	40.6377	0	9.94499	20.3033

### Sheet: D_total hCG
Supplementary Table S2. Absolute (left) and normalized (right) concentration values for the secreted proteins measured in conditioned culture media using selective immunoassays. D. Total heterodimeric hCG (absolute concentration units: pmol/L);
Non-normalized data (Absolute)								Normalized per experiment and donor
Units: pmol/L	OFEL / - / 5B	OFEL / - / -	OFEL / EPC / 5B	OFEL / EPC / -	- / - / 5B	- / EPC / 5B		Units: %	OFEL / - / 5B	OFEL / - / -	OFEL / EPC / 5B	OFEL / EPC / -	- / - / 5B	- / EPC / 5B
OFEL donor 1, experiment 1	2030.49	0	3401.73	0				OFEL donor 1, experiment 1	36.2803	0	60.7814	0
	2026.1	0	4390.61	0					36.2018	0	78.4504	0
	5739.87	0	9222.18	0					102.559	0	164.78	0
	6944.1	-	5372.16	-					124.076	-	95.9885	-
OFEL donor 1, experiment 2	11172.1	0	19846.4	0				OFEL donor 1, experiment 2	72.4125	0	128.635	0
	11529.6	0	14084.5	0					74.7294	0	91.2895	0
	8586.36	0	12354.3	0					55.653	0	80.0753	0
OFEL donor 2, experiment 1	3987.73	0	16459.3	0				OFEL donor 2, experiment 1	25.4925	0	105.22	0
	3869.07	0	14707.1	0					24.7339	0	94.0187	0
		0	15761.9	0						0	100.762	0
OFEL donor 2, experiment 2	0	0	1210.09	0				OFEL donor 2, experiment 2	0	0	46.6184	0
	0	0	2518.34	0					0	0	97.0182	0
	498.1	-	5073.3	-					19.1892	-	195.447	-
	1007.92	0	3076.5	0					38.8298	0	118.521	0
	3976.01	0	685.62	0					153.175	0	26.4133	0
	3913.02	0	3010.58	-					150.748	0	115.982	-
Blastoids, experiment 1					1116.33	4685.07		Blastoids, experiment 1					11.2736	47.3137
					1993.87	2140.37							20.1357	21.6152
					2282.47	4960.49							23.0503	50.0951
Blastoids, experiment 2					0	0		Blastoids, experiment 2					0	0
					0	-							0	-
Mean:	4352.03	0	8198.41	0	1078.53	2946.48		Mean:	60.9386	0	100	0	10.8919	29.756
Standard deviation:	3779.84	0	6337.21	0	1074.15	2338.84		Standard deviation:	50.7708	0	41.2743	0	10.8476	23.6195

### Sheet: E_glycodelin
Supplementary Table S2. Absolute (left) and normalized (right) concentration values for the secreted proteins measured in conditioned culture media using selective immunoassays. E. Glycodelin (absolute concentration units: ng/mL).
Non-normalized data (Absolute)								Normalized per experiment and donor
Units: ng/mL	OFEL / - / 5B	OFEL / - / -	OFEL / EPC / 5B	OFEL / EPC / -	- / - / 5B	- / EPC / 5B		Units: %	OFEL / - / 5B	OFEL / - / -	OFEL / EPC / 5B	OFEL / EPC / -	- / - / 5B	- / EPC / 5B
OFEL donor 1, experiment 1	0	0	12.63	9				OFEL donor 1, experiment 1	0	0	123.099	87.7193
	0	0	11.16	8.85					0	0	108.772	86.2573
	0	0	10.05	15.42					0	0	97.9532	150.292
	0	-	7.2	-					0	-	70.1754	-
OFEL donor 1, experiment 2	0	0	52.56	0				OFEL donor 1, experiment 2	0	0	300	0
	0	0	0	22.86					0	0	0	130.479
	0	0	0	24.15					0	0	0	137.842
OFEL donor 2, experiment 1	58.08	9.51	26.55	504.21				OFEL donor 2, experiment 1	220	36.0227	100.568	1909.89
	56.58	8.07	34.77	323.25					214.318	30.5682	131.705	1224.43
		7.53	17.88	69.12						28.5227	67.7273	261.818
OFEL donor 2, experiment 2	50.64	30.42	89.46	15.48				OFEL donor 2, experiment 2	153.757	92.3637	271.626	47.0017
	28.77	31.56	36.3	0					87.3539	95.8251	110.217	0
	25.02	-	13.77	-					75.9678	-	41.8096	-
	0	0	12.69	37.23					0	0	38.5304	113.041
	0	0	19.14	230.19					0	0	58.1145	698.922
	0	0	26.25	-					0	0	79.7024	-
Blastoids, experiment 1					0	0		Blastoids, experiment 1					0	0
					0	0							0	0
					0	0							0	0
Blastoids, experiment 2					0	0		Blastoids, experiment 2					0	0
					0								0	-
Mean:	14.606	6.22071	23.1506	96.9046	0	0		Mean:	50.0932	20.2359	100	372.899	0	0
Standard deviation:	22.9793	11.0659	22.4865	157.463	0	0		Standard deviation:	81.8254	33.998	82.6406	576.265	0	0
